# Impact of Diagnostic Stewardship on Ordering Trends and Pathogen Yield from mNGS Studies

**DOI:** 10.1101/2024.04.19.24306038

**Authors:** Ryan C. Shean, Elizabeth Garrett, James Malleis, Joshua A. Lieberman, Benjamin T. Bradley

## Abstract

**Background:** Given the cost and unclear clinical impact of metagenomic next-generation sequencing (mNGS), laboratory stewardship may improve utilization. This study examines mNGS results from two academic medical centers employing different stewardship approaches.

**Methods:** 80 mNGS orders (54 CSF and 26 plasma) were identified from 2019 to 2021 at the University of Washington (UW), which requires director-level approval for mNGS orders, and the University of Utah (Utah), which does not restrict ordering. The impact of mNGS results and the relationship to traditional microbiology orders were retrospectively evaluated.

**Results:** 19% (10/54) CSF and 65% (17/26) plasma studies detected at least one organism. Compared to CSF results, plasma results were more frequently clinically significant (23% vs 7%) and led to more novel diagnoses (15% vs 0%). Results affecting antibiotic management were more common for plasma than CSF (32% vs. 2%). Stewardship practices were not associated with statistically significant differences in results or antimicrobial management. The number and cost of traditional microbiology tests at UW was greater than Utah for CSF mNGS testing (UW: 46 tests, $6237; Utah: 26 tests, $2812; p<0.05) but similar for plasma mNGS (UW: 31 tests, $3975; Utah: 21 tests, $2715; p=0.14). mNGS testing accounted for 30-50% of the total microbiology costs.

**Conclusions:** Improving the diagnostic performance of mNGS by stewardship remains challenging due to low positivity rates and difficulties assessing clinical impact. From a fiscal perspective, stewardship efforts should focus on reducing testing in low-yield populations given the high costs of mNGS relative to overall microbiology testing expenditures.
