## Supplemental Table 1 for "Impact of Diagnostic Stewardship on Ordering Trends and Pathogen Yield from mNGS Studies"

### Sheet: Table S1
Table S1: Study Cohort mNGS Results
ID	site	Sex	Sample	indication	OrgID	pos_result	clinically_significant	novel_diagnosis	abx_change	abx_before_mngs
K01	UW	F	plasma	pneumonia	No	n	n	n	n	y
K02	UW	M	plasma	fever of unknown origin	No	n	n	n	n	y
K03	UW	F	plasma	endocarditis	EBV (666 MPM); Bacteroides uniformis (453 MPM)	y	n	y	n	y
K04	UW	F	plasma	endocarditis	EBV (167 MPM); Staphylococcus aureus (60 MPM)	y	n	n	n	y
K05	UW	M	plasma	endocarditis	No	n	n	n	n	y
K06	UW	M	plasma	endocarditis	No	n	n	n	n	n
K07	UW	M	plasma	endocarditis	Cardiobacterium hominis (44308 MPM)	y	y	y	y	y
K08	UW	M	plasma	endocarditis	CMV	y	n	n	n	y
K09	UW	M	plasma	endocarditis	No	n	n	n	y	y
K10	UW	F	plasma	endocarditis	Neisseria sicca (106 MPM); HSV (397 MPM); CMV (315)	y	y	n	y	y
K11	UW	F	plasma	endocarditis	Prevotella melanogenica (332 mpm)	y	n	n	n	y
K12	UW	M	plasma	endocarditis	Helicobacter cinaedi (117 MPM); EBV (110 MPM)	y	y	y	y	y
K13	UW	M	plasma	endocarditis	Haemophilus parainfluenzae (43346 MPM); Prevotella denticola (2863 MPM); Prevotella oris (2220 MPM); CMV (334)	y	y	y	y	y
K14	UW	M	plasma	fever of unknown origin	Torque Teno Virus 16 (297 mpm)	y	n	n	n	y
K15	UW	M	plasma	multifocal brain lesions	CMV (250 MPM)	y	n	n	n	y
K16	UW	M	plasma	liver abscess	No	n	n	n	n	y
K16	UW	M	plasma	pulmonary nodule	No	n	n	n	n	y
K17	UW	M	plasma	pneumonia	Fusobacterium nucelatum (1052 MPM); Streptococcus thermophilus (537 MPM); Candida famata (384 MPM); Corynebacterium amycolatium (311 MPM)	y	y	n	y	y
C01	UW	M	CSF	meningitis	No	n	n	n	n	y
C02	UW	F	CSF	meningitis	No	n	n	n	n	y
C03	UW	M	CSF	brain abscess	No	n	n	n	n	y
C04	UW	M	CSF	meningitis	No	n	n	n	n	y
C05	UW	F	CSF	encephalitis	No	n	n	n	n	y
C06	UW	F	CSF	meningitis	No	n	n	n	n	y
C07	UW	M	CSF	meningitis	No	n	n	n	n	y
C08	UW	F	CSF	meningitis	No	n	n	n	n	n
C09	UW	F	CSF	meningitis/ventriculitis	No	n	n	n	n	y
C10	UW	F	CSF	Neurologic symptoms and febrile episodes	No	n	n	n	n	n
Utah_K_001	Utah	M	plasma	brain lesion	Nocardia cyriacigeorgica (99 MPM)	y	y	n	n	n
Utah_K_002	Utah	M	plasma	multifocal lung lesions	Streptococcus parasanguinis (372 MPM); Morococcus cerebrous (212 MPM); Neisseria sicca (96 MPM); Veillonella parvula (64 MPM); Prevotella melaninogenica (36 MPM); Propionibacterium acidifaciens (24 MPM); EBV (24 MPM)	y	n	n	y	y
Utah_K_003	Utah	M	plasma	lung lesion with contraindications for biopsy	CMV (1221 MPM)	y	n	n	n	n
Utah_K_004	Utah	M	plasma	culture negative endocarditis	Veillonella dispar (107 MPM); Rothia mucilaginosa (79 MPM)	y	n	n	n	y
Utah_K_005	Utah	M	plasma	brain lesion	CMV (124 MPM)	y	n	n	y	y
Utah_K_006	Utah	M	plasma	febrile neutropenia	No	n	n	n	n	y
Utah_K_007	Utah	M	plasma	cardiac valve lesion	Escherichia coli (124 MPM); Pseudomonas pseudoalcaligenes (106 MPM)	y	n	n	n	y
Utah_K_008	Utah	M	plasma	brain lesions	No	n	n	n	n	n
Utah_M_001	Utah	F	CSF	leptomeningeal enhancement	No	n	n	n	n	y
Utah_M_002	Utah	M	CSF	brain lesion	EBV	y	n	n	y	y
Utah_M_003	Utah	M	CSF	brain lesion	HIV	y	n	n	n	y
Utah_M_004	Utah	M	CSF	brain lesion	No	n	n	n	n	n
Utah_M_005	Utah	F	CSF	leptomeningeal enhancement	No	n	n	n	n	y
Utah_M_006	Utah	M	CSF	leptomeningeal enhancement	Mycobacterium tuberculosis	y	y	n	n	y
Utah_M_007	Utah	F	CSF	neurologic symptoms with dysphagia and diplopia	No	n	n	n	n	n
Utah_M_008	Utah	F	CSF	encephalopathy	No	n	n	n	n	n
Utah_M_009	Utah	M	CSF	MRI abnormality	No	n	n	n	n	y
Utah_M_010	Utah	M	CSF	encephatlopathy	No	n	n	n	n	y
Utah_M_011	Utah	F	CSF	encephalopathy	No	n	n	n	n	n
Utah_M_012	Utah	F	CSF	encephalopathy	No	n	n	n	n	y
Utah_M_013	Utah	F	CSF	encephalitis	No	n	n	n	n	y
Utah_M_014	Utah	M	CSF	meningitis	HHV7	y	n	n	n	n
Utah_M_015	Utah	F	CSF	concern for PML vs MS	No	n	n	n	n	n
Utah_M_016	Utah	F	CSF	encephalitis and loss of vision	No	n	n	n	n	n
Utah_M_017	Utah	M	CSF	encephalopathy	No	n	n	n	n	n
Utah_M_018	Utah	F	CSF	meningitis	No	n	n	n	n	n
Utah_M_019	Utah	M	CSF	neuropathy	No	n	n	n	n	n
Utah_M_020	Utah	F	CSF	brain lesions	EBV	y	y	n	n	n
Utah_M_021	Utah	M	CSF	CNS pleocytosis	No	n	n	n	n	n
Utah_M_022	Utah	F	CSF	chronic meningitis	No	n	n	n	n	n
Utah_M_023	Utah	M	CSF	encephalitis	No	n	n	n	n	n
Utah_M_024	Utah	F	CSF	concern for HSV encephalitis	No	n	n	n	n	n
Utah_M_025	Utah	F	CSF	pulmonay infection with brain lesion	No	n	n	n	n	y
Utah_M_026	Utah	M	CSF	multiple sclerosis	No	n	n	n	n	n
Utah_M_027	Utah	F	CSF	myelitis	EBV	y	n	n	n	n
Utah_M_030	Utah	M	CSF	persistent seizures	No	n	n	n	n	n
Utah_M_031	Utah	M	CSF	lower extermity weakness demyelinating condition	No	n	n	n	n	n
Utah_M_032	Utah	F	CSF	spinal and cerebellar lesions	No	n	n	n	n	n
Utah_M_035	Utah	F	CSF	abnormal brain imaging	No	n	n	n	n	n
Utah_M_037	Utah	F	CSF	spinal abscess	Streptococcus intermedius	y	n	n	n	y
Utah_M_040	Utah	M	CSF	encephalitis	No	n	n	n	n	n
Utah_M_041	Utah	F	CSF	CNS vasculitis	No	n	n	n	n	n
Utah_M_042	Utah	M	CSF	cognitive dysfunction	No	n	n	n	n	n
Utah_M_043	Utah	M	CSF	brain lesions	EBV; CMV; HHV6; Geobacillus sp; Anoxybacillus thermus	y	y	n	n	n
Utah_M_044	Utah	F	CSF	spinal lesion	No	n	n	n	n	n
Utah_M_045	Utah	F	CSF	meningitis	VZV	y	y	n	n	n
Utah_M_046	Utah	F	CSF	temporal lobe lesion	No	n	n	n	n	n
Utah_M_047	Utah	F	CSF	CNS vasculitis	No	n	n	n	n	y
Utah_M_048	Utah	M	CSF	mycotic aneurysm	No	n	n	n	n	n
Utah_M_049	Utah	F	CSF	encephalitis	Moraxella osloensis	y	n	n	n	n
Utah_M_050	Utah	F	CSF	CSF pleocytosis	No	n	n	n	n	n
Utah_M_051	Utah	F	CSF	encephalitis	No	n	n	n	n	n
